# Non-invasive Transcriptomic Cell Profiling of the Human Endometrium with Generative Deep Learning

**DOI:** 10.64898/2026.05.18.26352867

**Authors:** Alvin Meltsov, Juan Manuel Falcon-Perez, Roberto Matorras, Apostol Apostolov, Alberto Sola-Leyva, Masoud Zamani Esteki, Andres Salumets, Elina Aleksejeva-Zagura

## Abstract

**Background:** Delineating the cellular origins of extracellular vesicles (EVs) enables the detection of clinically relevant changes in dynamic and complex tissues, such as the endometrium, which are not characterizable through single biomarker assays. Transcriptome deconvolution into cellular composition using deep learning methods provides a means to explore this complexity. However, such computational methods have not been previously applied to EV bulk transcriptomes, and their efficacy in profiling EV population changes and concordance to tissue throughout the menstrual cycle remains unknown.

**Methods:** This observational cross-sectional study utilized a deconvolutional generative deep learning algorithm, BulkTrajBlend, trained on a comprehensive human endometrial single-cell RNA sequencing (scRNA-seq) atlas. The model was applied to deconvolve paired bulk transcriptomes from endometrial tissue and uterine fluid EVs (UF-EVs) across the proliferative (P, n=4), early-secretory (ES, n=5), mid-secretory (MS, n=5), and late-secretory (LS, n=5) phases from healthy, fertile women. To validate generalizability, independent UF-EV datasets (ES, n=12; MS, n=12) obtained via different laboratory protocols were included. Deconvolved pseudo-single-cell (pSC) profiles from UF-EV data were subsequently integrated with Visium spatial transcriptomics slides of human endometrium (P, n=2; MS, n=4; ES, n=2).

**Results:** We developed a foundation model-based approach utilizing self-supervised learning to determine the cellular origin of EVs from their transcriptomic profiles. By mapping the generated pSC profiles to spatial transcriptomic data, we evaluated spatial origins of EVs. The statistical analysis demonstrated that UF-EV transcriptome deconvolution reflects the dynamic changes in the cellular composition of endometrial tissue across the menstrual cycle phases. The ability to distinguish accurately between proliferative and decidualizing menstrual cycle phases (ROC-AUC = 0.98) using cellular profile of deconvoluted UF-Evs transcriptome enables non-invasive profiling of endometrial tissue.

**Conclusions:** Our findings indicate the feasibility of determining endometrial tissue cellular composition using UF-EV transcriptomics. This methodology enables refined, non-invasive endometrial testing, avoiding invasive biopsy procedures. Based on deconvolution results, we are able to correlate UF-EV content to tissue, and distinguish between menstrual cycle phases. These results build toward a multifactorial screening method for abnormalities within the endometrium.
