## Supplementary Tables for "Non-invasive Transcriptomic Cell Profiling of the Human Endometrium with Generative Deep Learning"

### Sheet: Table S1 - Qualimap results
Category	Exonic	Intronic	Intergenic	sum	%exonic	%intronic	%intergenic
S22_UF	11404495	17577245	7929014	36910754	0.308975	0.476209	0.214816
S05_UF	23995106	3988508	1681218	29664832	0.808874	0.134452	0.0566738
S19_UF	10548444	3895057	1674835	16118336	0.654438	0.241654	0.103909
S07_UF	46894764	3401076	504267	50800107	0.923123	0.0669502	0.00992649
S17_tissue	39348564	3029372	823073	43201009	0.910825	0.0701227	0.0190522
S06_tissue	35577693	3024071	504118	39105882	0.909779	0.0773303	0.0128911
S09_tissue	32908601	2652808	442887	36004296	0.914019	0.0736803	0.0123009
S20_tissue	35395332	2572368	455552	38423252	0.921196	0.0669482	0.0118562
S22_tissue_3	35508525	2511798	417887	38438210	0.923782	0.0653464	0.0108717
S16_tissue	26021682	2128006	342582	28492270	0.913289	0.0746871	0.0120237
S19_tissue	25089588	1965818	590593	27645999	0.907531	0.0711068	0.0213627
S08_tissue	23772638	1908233	317129	25998000	0.914403	0.0733992	0.0121982
S04_UF	2768023	1704934	707533	5180490	0.534317	0.329107	0.136576
S13_tissue	17783297	1626611	471028	19880936	0.89449	0.0818176	0.0236924
S10_UF	31977131	1596099	966657	34539887	0.925803	0.0462103	0.0279867
S03_tissue	18674487	1557546	392156	20624189	0.905465	0.0755204	0.0190144
S15_tissue	19203349	1458715	378158	21040222	0.912697	0.0693298	0.0179731
S22_tissue_1	20485212	1448268	238407	22171887	0.923927	0.06532	0.0107527
S11_tissue	16409048	1374007	215474	17998529	0.911688	0.07634	0.0119718
S22_tissue_2	19377486	1372799	228076	20978361	0.923689	0.0654388	0.010872
S02_tissue	15277180	1332562	312688	16922430	0.902777	0.0787453	0.0184777
S18_tissue	14764389	1285653	380938	16430980	0.89857	0.0782457	0.0231841
S18_UF	22800399	1272553	767423	24840375	0.917877	0.0512292	0.0308942
S04_tissue	13397716	1229985	295325	14923026	0.897788	0.082422	0.0197899
S05_tissue	12069008	1174913	336415	13580336	0.888712	0.0865158	0.0247722
S13_UF	18072836	1159451	591621	19823908	0.911669	0.0584875	0.0298438
S10_tissue	11913224	1037607	308235	13259066	0.898496	0.0782564	0.0232471
S21_tissue	13696123	989836	150214	14836173	0.923157	0.0667177	0.0101248
S15_UF	18724866	979224	503464	20207554	0.926627	0.0484583	0.0249146
S02_UF	9373605	705478	334969	10414052	0.900092	0.0677429	0.0321651
S14_UF	11812586	692878	268762	12774226	0.92472	0.0542403	0.0210394
S17_UF	7927974	646473	365692	8940139	0.886784	0.0723113	0.0409045
S06_UF	9394397	635909	340717	10371023	0.905831	0.0613159	0.0328528
S16_UF	8629924	447277	258512	9335713	0.924399	0.0479103	0.0276907
S21_UF	5586207	426320	199736	6212263	0.899223	0.0686256	0.0321519
S08_UF	11073709	413707	227900	11715316	0.945233	0.0353133	0.0194532
S09_UF	5599003	323313	193249	6115565	0.915533	0.0528672	0.0315995
S20_UF	6083743	321466	160937	6566146	0.926532	0.0489581	0.0245101
S11_UF	7052919	233161	133069	7419149	0.950637	0.0314269	0.0179359
S03_UF	3187533	149383	78469	3415385	0.933287	0.0437383	0.0229752
S07_tissue	2409573	148194	67876	2625643	0.917708	0.056441	0.0258512

### Sheet: Table S2 - Predicted cell propo
	Arterial	Ciliated	Cycling	Fibroblast_basalis	Glandular	Glandular_secretory	Immune_Lymphoid	Immune_Myeloid	Luminal	Lymphatic	SOX9_functionalis_I	SOX9_functionalis_II	SOX9_luminal	Venous	dStromal_early	dStromal_late	dStromal_mid	ePV_1a	ePV_1b	ePV_2	eStromal	eStromal_MMPs	eStromal_cycling	mPV	preCiliated	preGlandular	preLuminal	uSMCs
S02_UF	0.00450334	0.0196714	0.0457258	0.00355142	0.00331813	0.0104183	0.0420518	0.136444	0	0.0505595	0.0220005	0.100869	0.0193667	0.00222253	0.0715046	0.0203546	0.0406939	0.039213	0.0486487	0.0945822	0.138259	0.0124749	0	0.0445348	0.0290323	0	0	0
S02_tissue	0	0.00394154	0.109965	0	0.0185865	0.017672	0.0517765	0	0.00475271	0.0466681	0.0237394	0.255401	0.0330737	0.0160412	0.0660863	0	0.0462132	0.0473769	0.033545	0.0496862	0.145976	0.000875958	0	0.0286232	0	0	0	0
S03_UF	0.00704906	0	0.0405522	0	0	0.000971306	0.0600427	0.136802	0	0.0531107	0.0221639	0.0965615	0.0136968	0.0130079	0.0643329	0.0179711	0.0392038	0.036586	0.0541304	0.0916761	0.144039	0.0289377	0	0.0501077	0.0290571	0	0	0
S03_tissue	0.0018448	0	0.098778	0	0.0265004	0	0.058293	0.0187846	0	0.0536804	0.0297056	0.206387	0.0366021	0.0355667	0.0539635	0.00243852	0.0428596	0.0510002	0.0311616	0.0552148	0.144325	0.00965411	0	0.0249758	0.0182646	0	0	0
S05_UF	0.00231861	0.0289371	0.0426165	0.0076355	0.0148967	0	0.0530613	0.105803	0	0.0483869	0.0285899	0.127392	0.0301682	0.00630921	0.0628482	0.0268726	0.032091	0.045041	0.0471705	0.0842197	0.110788	0	0	0.0510819	0.0293423	0	0	0.0144298
S05_tissue	0	0	0.108956	0	0.00947918	0.00719659	0.0774318	0.00614972	0	0.0479445	0.0229635	0.251704	0.0327561	0.0193257	0.0618662	0	0.062923	0.0428472	0.0230164	0.0401133	0.131	0.0171148	0	0.031055	0.0061576	0	0	0
S06_UF	0.000837324	0.0247494	0.026883	0.00103774	0.0419186	0.00325823	0.0905141	0.102977	0	0.0368376	0.0197765	0	0	0.0122837	0.0524525	0.050505	0.268386	0.0663799	0.054326	0.0610174	0.00825976	0.00730736	0	0.0702927	0	0	0	0
S06_tissue	0.00365216	0.0198679	0.0159582	0	0.203902	0.0717796	0.0510551	0	0.0231323	0	0.00278717	0	0.00431445	0.0292663	0.0393852	0.0295433	0.241972	0.0309336	0.0796648	0.0158766	0	0.0290331	0	0.0519573	0	0.0351007	0.0208179	0
S08_UF	0	0.00362335	0.0697679	0	0	0	0.0349741	0.0284877	0	0.0423022	0.0054788	0.0421052	0.00392659	0	0.0894599	0.0127062	0.147578	0.0698971	0.0614971	0.0863976	0.147692	0.0231007	0	0.0206303	0.00894558	0.10143	0	0
S08_tissue	0.000949797	0.0119567	0.091426	0	0.0252839	0	0.0263247	0	0	0.0375095	0.0164394	0.175851	0.0229748	0.0391261	0.0549921	0.0149578	0.123687	0.0364987	0.0517325	0.030369	0.0850257	0.000884137	0	0.0319175	0	0.122094	0	0
S09_UF	0.00206716	0.0175715	0.0399304	0	0	0	0.0561616	0.0672421	0	0.0401226	0.0135201	0	0	0	0.0733426	0.0362992	0.224196	0.0609451	0.0655032	0.0660823	0.0600373	0.029603	0	0.0424447	0.014512	0.0904196	0	0
S09_tissue	0.00705477	0.0182709	0.0794908	0	0.0121096	0.00521573	0.0429489	0.00382175	0	0.0180214	0.00764292	0.0549946	0.00727013	0.0234187	0.051025	0.0367891	0.189585	0.0353503	0.0515942	0.0133824	0.0100042	0.0119195	0	0.0300493	0.00321161	0.281913	0.00491608	0
S10_UF	0.00223084	0	0.0668534	0	0.00255621	0.0129403	0.0472438	0.108412	0	0.0515358	0.0147095	0.0952062	0.0160611	0.0171905	0.0639467	0.0182746	0.0577067	0.0397894	0.0513197	0.102635	0.150674	0.0101555	0	0.0451503	0.0253136	0	0	9.44576e-05
S10_tissue	0	0.0876863	0.0877205	0.0164303	0.0448794	0.00851376	0.0326862	0.0527088	0	0.0395666	0.0109678	0.156047	0.0357054	0.0296215	0.0369809	0.0157354	0.0207893	0.0194446	0.0291092	0.0846667	0.09786	0.0120804	0	0.0376445	0.0228644	0	0	0.0202907
S11_UF	0.00260866	0	0.0882002	0	0	0.00443145	0.0535393	0.0668514	0	0.0577745	0.037397	0.206573	0.0384946	0.00598604	0.0641465	0.0120088	0.0472343	0.0465989	0.0339408	0.0521092	0.123076	0.00510822	0	0.0351913	0.0187305	0	0	0
S11_tissue	0.00325306	0	0.107231	0	0.00888958	0.00697097	0.055082	0.013984	0	0.0493213	0.0272806	0.286086	0.0368404	0.0463044	0.0495681	0.000234251	0.0252018	0.0448425	0.0234898	0.0337344	0.125945	0.0166244	0	0.0333916	0.00572548	0	0	0
S12_UF	0	0.0172676	0.0134101	0.0122945	0.0354483	0.0262047	0.0886315	0.157159	0	0.0370681	0.0212693	0	0	0.0365076	0.0301282	0.0461065	0.212761	0.0599478	0.056576	0.052522	0	0.0167366	0	0.0689813	0.00454715	0	0.00268517	0.00374725
S13_UF	0	0.0179675	0	0.0158547	0.0276953	0.0506232	0.0860678	0.158861	0	0.0386603	0.0243014	0	0.00336772	0.0335422	0.0258266	0.0445705	0.170856	0.0562296	0.0593465	0.0647603	0	0.0325886	0	0.0679055	0	0	0.00730541	0.0136696
S13_tissue	0	0.00093256	0.018964	0	0.0754192	0.276354	0.0733251	0.100516	0	0	0.00854238	0.0130872	0	0.0398914	0.0296385	0.0307517	0.167793	0.0188822	0.0484835	0.00281844	0	0.0460315	0	0.0293886	0	0.00867616	0.0105049	0
S14_UF	0	0.0514587	0.00887879	0.0176464	0.0526779	0.0990232	0.0962959	0.194579	0	0.0246815	0.00486422	0	0.00529495	0.0255159	0.0136897	0.0349981	0.106215	0.0320052	0.0293411	0.0701451	0	0.0530702	0	0.0450342	0.0150928	0	0.00264943	0.0168426
S15_UF	0	0.029711	0.0138715	0.0125453	0.0489537	0.108333	0.100036	0.159588	0	0.0256069	0.0109726	0	0.00465789	0.0187604	0.0211159	0.0411682	0.152967	0.0373577	0.0361591	0.0584437	0	0.0441936	0	0.0463715	0.0072289	0	0.00491541	0.0170422
S15_tissue	0.00805097	0.0063024	0.0124273	0.00131236	0.0916235	0.223097	0.0897501	0.07792	0	0	0.00944053	0	0.00353806	0.0438518	0.0233387	0.040116	0.183535	0.0249503	0.0450396	0.0206268	0	0.0373894	0	0.0348018	0.000696146	0.00571041	0.0164825	0
S16_UF	0	0.0585572	0.0277746	0.00973267	0.0300598	0.0125692	0.0626653	0.112728	0.0300485	0.0313151	0.0217588	0.0123863	0	0	0.0531599	0.0507999	0.258593	0.0524149	0.0539402	0.0553127	0	0.00496014	0	0.0597376	0.000574846	0.000911894	0	0
S16_tissue	0.00161706	0.0101911	0.0141896	0	0.207082	0.0758578	0.054473	0.000278885	0.0127209	0	0.00100871	0	0.00217676	0.035283	0.0413819	0.0289808	0.256151	0.0324034	0.0786655	0.0166083	0	0.0305745	0	0.0546143	0.000689852	0.027548	0.0175033	0
S17_UF	0	0.0510768	0.0259779	0.00467024	0.0404721	0	0.0373232	0.086525	0.0443616	0.0305677	0.0203059	0	0.0035532	0	0.0643681	0.0434516	0.24038	0.0452104	0.0659979	0.05995	0.019841	0.0202951	0	0.0504751	0.00544286	0.035327	0.00203525	0.00239195
S17_tissue	0.00522033	0.00815628	0.0325033	0	0.178102	0.0147825	0.0446689	0	0.0352164	0	0.00385695	0	0.00660996	0.0226024	0.0406326	0.0262059	0.188972	0.0270425	0.0884306	0.00787889	0	0.0227858	0	0.0434236	0	0.175333	0.0275755	0
S18_UF	0	0.0240364	0.0645449	0	0.00311915	0	0.0432993	0.104428	0	0.0468965	0.00427661	0.090685	0.00375371	0	0.0858221	0.014627	0.0862167	0.0541941	0.0496505	0.10257	0.149414	0.01809	0	0.0290924	0.0218563	0.00342694	0	0
S18_tissue	1.76386e-05	0.0263797	0.098384	0	0.0207319	0	0.0307405	0	0	0.0431555	0.0224454	0.204154	0.0286603	0.0277103	0.0716728	0.00901839	0.0991039	0.0379821	0.0338052	0.0436098	0.119155	0.000628945	0	0.0220527	0.00714541	0.0534468	0	0
S21_UF	0	0.135656	0.0349906	0.0028585	0.0424032	0	0.0528898	0.0316187	0.0239444	0.0210064	0.00979723	0	0	0	0.0728952	0.0418708	0.244141	0.0344083	0.0341553	0.0620473	0.0355718	0.0042709	0	0.0323797	0.0148702	0.0682244	0	0
S21_tissue	0.00709003	0.062233	0.0504842	0	0.0857512	2.53868e-05	0.0413634	0.0081499	0.0298695	0.00222815	0.00518923	0.00548128	0.00365473	0.00612857	0.0571182	0.0399027	0.209556	0.0284257	0.0596013	0.0053523	0	0.00270758	0	0.0386632	0	0.230227	0.0207977	0
S20_UF	0.0126605	0.0067658	0.0302607	0	0.101057	0.00789014	0.0593539	0.0842526	0.00783181	0.0110673	0.0280243	0	0.0151808	0.0217008	0.0464357	0.0450474	0.204621	0.0387024	0.0702389	0.0491159	0.0177592	0.0236968	0	0.0628298	0.00669476	0.0390222	0.00979104	0
S20_tissue	0.00560293	0.00569419	0.0270996	0	0.178357	0.0239107	0.0591084	0	0.021143	0	0.00589398	0.0124273	0.00585176	0.0265488	0.0392627	0.030918	0.223229	0.0271659	0.0769245	0.00753078	0	0.025848	0	0.0461987	0.00620203	0.123006	0.0220773	0

### Sheet: Table S3 - Combined dataset cel
	Arterial	Ciliated	Cycling	Fibroblast_basalis	Glandular	Glandular_secretory	Immune_Lymphoid	Immune_Myeloid	Luminal	Lymphatic	SOX9_functionalis_I	SOX9_functionalis_II	SOX9_luminal	Venous	dStromal_early	dStromal_late	dStromal_mid	ePV_1a	ePV_1b	ePV_2	eStromal	eStromal_MMPs	eStromal_cycling	mPV	preCiliated	preGlandular	preLuminal	uSMCs
S06_UF	0.0297225	0.0413058	0.0103364	0.0512126	0.00770979	0	0.0692928	0.199595	0	0.0259066	0	0.038003	0.00414822	0	0.043494	0.011542	0.204484	0.0373904	0	0.0262051	0.00851122	0.00981987	0.069047	0.061785	0	0	0.00760452	0.0428841
S08_UF	0.00578614	0	0.021799	0.0399292	0.00149503	0	0	0.142433	0	0.0120653	0	0.0225966	0	0	0.0992009	0	0.0703858	0.0756425	0.0188638	0.0272218	0.124287	0	0.146332	0.0614761	0	0.0826086	0.0279339	0.0199425
S09_UF	0.0234753	0.0152562	0.0215988	0.0492751	0	0	0.0262363	0.188643	0	0.0219876	0	0	0.00351942	0	0.0788067	0.0128739	0.166384	0.0787562	0.00323416	0.0431887	0.0146474	0.0126324	0.0738275	0.0581725	0	0.0591885	0.0233284	0.024968
S11_UF	0.0271593	0	0.0341588	0.0514338	0.0189258	0	0.0312983	0.160317	0	0.0194355	0.0233444	0.269139	0.0244801	0.0110675	0.0373289	0	0.00377939	0	0.0105584	0.00500759	0.13052	0.0118657	0.0688637	0.0289574	0	0.0139382	0.00445323	0.013967
S12_UF	0.0490072	0.0328647	0.00458576	0.0699157	0.0293612	0	0.0796091	0.244491	0	0.0304526	0	0.0155508	0.00567591	0.028401	0.00865761	0.00590514	0.186355	0.0181457	0.00178557	0.021622	0.00419649	0.00854018	0.0342376	0.067998	0	0	0.0136747	0.0389664
S16_UF	0.023876	0.0957156	0.00878442	0.0472208	0.00986378	0.00246202	0.0341724	0.199813	0.055724	0.0191374	0	0.0663069	0.00971108	0	0.0450174	0.011172	0.186959	0.0405221	0	0.00810999	0	0	0.0345102	0.0569083	0	0	0.00975691	0.0342569
S21_UF	0.0115763	0.130833	0.0174821	0.00641567	0.000167677	0	0.00328906	0.0471159	0.031564	0.00744842	0	0	0.00614542	0	0.0979951	0	0.164538	0.129176	0	0.0317559	0.0150827	0.00458119	0.0789886	0.0806764	0	0.075994	0.0465366	0.0126378
S20_UF	0.0461804	0	0	0.0382887	0.0690548	0.0190735	0.0265333	0.189307	0.0329067	0.0355003	0.0171693	0.0141729	0.0258607	0.0393847	0.020421	0.0322549	0.120124	0.0412661	0.00139521	0	0.017877	0.0170523	0.017648	0.0246402	0	0.0963266	0.0221774	0.0353852
F1LHplus2	0.000771392	0.00768002	0.0377356	0.0181437	0	0	0	0.0474571	0	0.00779985	0	0.0948164	0.00252024	0	0.117748	0	0.0422447	0.0902419	0.0209911	0.0383727	0.147022	0.0106315	0.159252	0.0526971	0	0.0749325	0.0173458	0.0115955
F2LHplus2	0.00732173	0.0125814	0.0339623	0.0322619	0	0	0.00928754	0.101128	0	0.0129182	0	0.0361181	0.00531869	0	0.11918	0.00977741	0.0681964	0.0942692	0.022394	0.0493866	0.0844013	0.0133645	0.134455	0.0434675	0	0.0849058	0.0173078	0.00799692
F3LHplus2	0.00791962	0.00794333	0.0256051	0.038489	0	0	0	0.14577	0	0.0118491	0	0.0236823	0.00244299	0	0.110952	0	0.105587	0.0944001	0.0134698	0.0454699	0.0700508	0.00898596	0.119928	0.0540207	0	0.0842579	0.020134	0.00904188
F4LHplus2	0.0286603	0.0560056	0.0256785	0.0745006	0	0.000613684	0.0243632	0.139272	0	0.0250748	0.0220036	0	0.0159889	0	0.0718951	0.0035857	0.0463346	0.0473749	0.0377411	0.0352855	0.11372	0.0284272	0.0945608	0.0525074	0	0	0.00999932	0.046408
F5LHplus2	0.00213497	0.050705	0.0422604	0.00621041	0	0	0	0.00596748	0	0.0150369	0	0.0598191	0.00671347	0	0.106643	0.0119316	0.110804	0.112406	0.00573047	0.046742	0.0831918	0.0207335	0.126512	0.0449433	0	0.0941568	0.0308535	0.0165052
F7LHplus2	0.00554977	0.0156204	0.0308596	0.0170928	0	0	0	0.0870852	0	0.00741416	0	0.0238098	0.00188968	0	0.114702	0	0.147071	0.117163	0.00466699	0.0471492	0.0475942	0.00487838	0.132465	0.0620069	0	0.0966264	0.0237636	0.0125928
F8LHplus2	0.00659443	0	0.0214735	0.0631055	0	0	0.00926258	0.176854	0	0.0107307	0	0.0373261	0	0	0.0959099	0	0.109155	0.0607252	0.0212334	0.0390462	0.0788473	0	0.1412	0.0620668	0	0.051617	0.00999961	0.0048525
F9LHplus2	0.00163909	0.0232652	0.019027	0.0693079	0	0	0	0.146398	0	0.00555508	0	0.0816546	0	0	0.106817	0	0.0676709	0.0518128	0.0218227	0.0305966	0.127166	0	0.144873	0.0796445	0	0	0.0128801	0.00986897
F12LHplus2	0.0124914	0.0243412	0.0472138	0	0.00315594	0	0	0.0214899	0	0.0108845	0.00882598	0.254728	0.0172886	0	0.072278	0	0.0255432	0.0225628	0.00713554	0.0125172	0.206593	0.0125903	0.133054	0.0471738	0	0.0241296	0.016134	0.0198696
F14LHplus2	0.00477775	0.00224729	0.0409485	0	0	0	0	0.0258242	0	0.0102187	0	0.204944	0.00556464	0	0.0961798	0	0.0380921	0.0482741	0.00168141	0.0176011	0.199105	0.00677535	0.157517	0.0592594	0	0.0487557	0.0192482	0.0129855
F15LHplus2	0.00204392	0	0.0311574	0.0174725	0	0	0	0.0301008	0	0.00785631	0	0.0345832	0.00412055	0	0.121829	0	0.096671	0.0966972	0.0141631	0.0450172	0.150822	0.00891787	0.169305	0.0728543	0	0.063403	0.019982	0.0130034
F16LHplus2	0.023715	0.019311	0	0.0745029	0.0214851	0	0.0673472	0.237396	0.0270837	0.00983041	0	0.110104	0.00195248	0.0114777	0.0202797	0	0.08054	0	0	0	0.0258806	0	0.030698	0.0952128	0	0.0638744	0.0377637	0.0415453
F1LHplus7	0.0458995	0.0524705	0.0114449	0.046645	0.0357572	0.0030399	0.0891467	0.205867	0	0.0318544	0	0.00577869	0.00740461	0.0134941	0.00724242	0.0166967	0.203815	0.0374056	0	0.0252741	0	0.0140187	0.0302975	0.0569786	0	0	0.0177935	0.0416751
F2LHplus7	0.0354093	0.0554517	0.00276437	0.0894915	0.0348332	0.00887894	0.0571468	0.255732	0.0436241	0.0261191	0.00445803	0.059823	0.0172973	0	0.0169201	0.00194943	0.137667	0.000981979	0.00611385	0.0110409	0	0.00414404	0.0207156	0.0561955	0	0	0.0191748	0.0340665
F3LHplus7	0.0358387	0.113498	0.0146427	0.0499467	0.0261505	0	0.0580212	0.185773	0.00912274	0.0270718	0	0.129055	0.0139035	0	0	0.0104996	0.165819	0.0137434	0	0.00968403	0	0.00442599	0.0103871	0.045197	0	0.0153686	0.0265307	0.035321
F4LHplus7	0.0387767	0.0454972	0.00153002	0.0836943	0.0237916	0.0157308	0.0664398	0.249125	0.0635144	0.0270877	0	0.00577053	0.0228183	0	0.0233744	0.0135758	0.110442	0.0144386	0.0100253	0.0183391	0	0.00777825	0.0314653	0.0452092	0	0.0106988	0.0335837	0.0372934
F5LHplus7	0.027582	0.150976	0.0141783	0.0745599	0.0128346	0.017909	0.0527699	0.208626	0.0290043	0.0216673	0.0228883	0.0437625	0.0192477	0.0136183	0.0198118	0.016184	0.0420053	0.0262978	0.0294199	0.026696	0	0.0165826	0.0251033	0.0387583	0	0.00910177	0.0103407	0.0300743
F6LHplus7	0.0314149	0.0279462	0	0.0941083	0.037152	0	0.117077	0.288847	0	0.0101352	0	0.0374183	0	0	0	0	0.0636435	0	0.0097891	0.00195683	0	0	0.0422335	0.116935	0	0.0368253	0.0439896	0.0405284
F7LHplus7	0.035551	0.0593941	0	0.0640244	0.0571476	0.0022932	0.0588828	0.231215	0.00773363	0.0239214	0	0.0477243	0.00131645	0	0.010012	0	0.208053	0.0163766	0	0.00934388	0	0	0.0237735	0.0828484	0	0	0.0212257	0.0391628
F8LHplus7	0.0252625	0.13183	0	0.0587365	0.0677245	0.029292	0.0552184	0.221111	0.0575429	0.0215344	0	0.0386993	0.00932044	0	0	0	0.0802007	0.0160037	0	0.00723842	0	0	0.0141653	0.0594487	0	0.0364006	0.0322344	0.0380366
F9LHplus7	0.0337692	0.0667916	0	0.0370147	0.0130003	0	0.0306504	0.166762	0.00436479	0.0259375	0	0.0561663	0.0023926	0	0.0385907	0.00952236	0.21282	0.0833143	0	0.0235347	0.0270463	0.00837999	0.044141	0.0660936	0	0.00163313	0.00747351	0.0406006
F14LHplus7	0.0324355	0	0.0179812	0.0105653	0.00874657	0	0.00209225	0.105542	0.00189663	0.0279045	0	0	0.0028217	0	0.0594524	0	0.251254	0.0956404	0	0.0178061	0.0249299	0.00303976	0.0503644	0.0651079	0	0.140369	0.0399932	0.0420565
F15LHplus7	0.0305976	0.036541	0.00896845	0.0114927	0.0156689	0	0.0517933	0.107927	0.00445649	0.0256542	0	0.141133	0.00523656	0	0.0257584	0.0109086	0.244834	0.0522347	0	0.014007	0.0260268	0.000144984	0.0473873	0.0657217	0	0.0109309	0.0164722	0.0461039
F16LHplus7	0.0301634	0.142257	0	0.0860279	0.0235943	0.0108813	0.0632141	0.24894	0.0190262	0.0204457	0.0250385	0.0740163	0.0102078	0.00157135	0	0	0.0146915	0.0193774	0.0276297	0.0105566	0	0.00549822	0.00580114	0.0632674	0	0.0391595	0.0246273	0.0340082

### Sheet: Table S4 - Accuracy metrics
Multinomial Prediction of all Cycle Phases
Model	Phase	Precision	Recall (Accuracy)	F1-Score	Support
Multinomial Logistic Regression	Proliferative	0	0	0	4
Multinomial Logistic Regression	Mid-secretory	0.415	1	0.586	17
Multinomial Logistic Regression	Early-secretory	0	0	0	15
Multinomial Logistic Regression	Late-secretory	0	0	0	5
Random Forest	Proliferative	0.75	0.75	0.75	4
Random Forest	Mid-secretory	0.8	0.941	0.865	17
Random Forest	Early-secretory	0.857	0.8	0.828	15
Random Forest	Late-secretory	0.667	0.4	0.5	5
Prediction of Proliferative and Decidualising Endometrium
Model	Out of Fold Receiver Operating Characteristic Area Under the Curve	Out of Fold Precision-Recall Area Under the Curve	Out of Fold Balanced Accuracy	Out of Fold Binary F1-Score
Multinomial Logistic Regression	0.715	0.684	0.5	0
Random Forest	0.978	0.974	0.944	0.941
